# Hypervirulent extensively-drug resistant (XDR) *Klebsiella pneumoniae* associated with complicated urinary tract infection in Northern India

**DOI:** 10.1101/2021.05.15.21256863

**Authors:** Parinitha Kaza, Xavier Basil Britto, Jaspreet Mahindroo, Stephen Baker, To Nguyen Thi Nguyen, Ravimohan Suryanarayana Mavuduru, Balvinder Mohan, Neelam Taneja

## Abstract

*Klebsiella pneumoniae* associated with hospital acquired infections in South Asia are frequently extensively-drug resistant (XDR), making treatment and control problematic. It is important to understand the epidemiology and genetic structure of XDR *K. pneumoniae* and to determine their potential to be hypervirulent (hv) through the presence of siderophores. Here, we characterized the genomes of 20 colistin-resistant XDR *K. pneumoniae* isolated from 16 patients with complicated UTI over a six-month period in a healthcare facility in northern India. The 16 organisms comprised five STs: ST14 (10/20), ST147 (5/20), ST231 (3/20), ST2096 (1/20), and ST25 (1/20). Notably, several patients admitted to a single ward were infected with the same ST, potentially indicating a common infection source. Additionally, some patients had recurrent infections with multiple STs that were circulating concurrently in a particular ward, providing further evidence for hospital transmission. Beta lactamase genes (*bla*_CTX-M-1_, *bla*_SHV_, *bla*_LEN_, and *bla*_AMP-H_) were present in all isolates and the *bla*_NDM,_ *bla*_OXA1-90_, and *bla*_OXA48_ carbapenemases were present in 17, 18, and 3 isolates, respectively. Disruption of *mgrB* with various IS elements was identified in six organisms and was the most common mechanism of colistin resistance. The most frequent K type was K2 (11/20), followed by K10, K51, and K64. Notably, we identified one XDR convergent hypervirulent *K. pneumoniae* (hvKp) associated with prolonged hospitalisation (*iuc+ybt+ESBL+*OXA-1, OXA-48), belonging to ST2096. Our data suggest that convergent XDR-hvKp is circulating in our healthcare facility. We speculate that such organisms may have outbreak potential, warranting more effective antimicrobial stewardship and better infection control strategies.
