## Supplemental File 1 for "Hypervirulent extensively-drug resistant (XDR) *Klebsiella pneumoniae* associated with complicated urinary tract infection in Northern India"

### Sheet: Sheet1
Patient code	Age (yrs)	Sex	Diagnosis	MIC value	Immunosupressants/Chemotherapy	Aminoglycosides	BL-BLI	Carbapenems	Cephalosporins	Colistin	Cotrimoxazole	Doxycycline	Fluoroquinolones	Gylcylcycline	Nitroimidazoles	No of antibiotics given	Abnormality/Sx upper urinary tract	Abnormality/Sx lower urinary tract	Immunocompromised	Invasive devices	Metabolic disorders	SPC/PCN/DJ stent	Pregnancy	Renal Parenchymal disease	Surgery of Urinary tract	Hemodialysis	Duration of hospital Stay >2 weeks	Other Surgeries	Duration of hospital stay	Recurrent uti	Re admission (related cause)	No of episodes of hospitalization ( within 1 year of current admission
P1	>46-50	2	4	8	0	0	1	1	1	1	0	0	0	0	0	4	0	1	0	1	1	0	1	0	0	1	2	1	22	2	1	1	ST14
P2	>41-45	1	7	16	0	0	0	1	0	1	0	0	1	1	0	4	0	0	0	1	0	0	0	1	0	1	2	1	15	1	0	1	ST231
P3	>26-30	1	4	16	0	0	1	1	1	1	0	0	0	1	0	5	0	1	0	1	0	1	0	0	1	0	2	0	16	1	1	1	ST14, ST147
P4	>6-10	1	7	4	0	1	0	0	1	1	1	0	0	0	0	4	0	1	0	1	0	1	0	1	1	0	2	0	23	1	0	1	ST2096
P5	>0-5	1	5	16	0	1	0	1	1	1	0	0	0	1	0	5	0	0	0	1	0	0	0	0	0	0	2	0	16	0	0	0	ST14
P6	>46-50	2	4	8	0	1	1	0	1	1	0	0	0	0	0	4	0	1	0	1	0	0	0	0	1	0	2	1	22	1	1	1	ST147
P7	>31-35	1	7	4	0	1	0	1	0	1	0	0	0	1	0	4	0	1	0	1	0	1	0	1	1	1	2	0	25	3	3	3	ST14
P8	>61-65	2	7	8	0	0	1	0	1	1	0	0	0	1	1	5	1	0	0	1	0	1	0	1	1	0	2	0	15	0	0	0	ST147
P9	>11-15	1	5	8	0	1	0	0	1	1	0	0	1	0	0	4	0	0	0	1	0	1	0	0	0	0	2	1	90	0	0	0	ST14
P10	>0-5	1	8	4	1	0	1	0	0	1	1	0	0	0	0	4	0	1	1	1	0	1	0	0	1	0	1	1	8	5	5	5	ST14
P11	>6-10	1	7	32	0	0	1	0	1	1	0	0	1	0	0	4	1	0	0	1	0	1	0	1	1	0	2	0	20	5	5	5	ST14
P12	>61-65	1	3	32	0	0	1	1	0	1	0	0	0	1	0	4	1	0	0	1	0	1	0	1	1	0	2	0	20	4	1	4	ST25, ST14, ST147, ST231
P13	>31-35	1	7	16	0	0	1	0	1	1	0	0	1	1	0	5	1	0	0	1	0	1	0	1	1	0	2	1	58	2	2	2	ST14
P14	>51-55	2	3	4	0	1	0	1	0	1	0	0	0	0	0	3	1	1	0	1	0	1	0	1	1	0	2	0	20	0	0	0	ST231
P15	>31-35	1	6	32	1	0	1	1	0	1	1	0	0	1	0	5	1	0	1	1	0	1	0	1	1	0	2	0	25	8	8	8	ST147
P16	>46-50	1	8	16	1	0	1	1	0	1	1	0	0	1	0	5	0	1	1	1	1	1	0	0	1	0	2	0	15	4	4	4	ST14
	KEY
	sex
	1	M
	2	F
	ward
	1	Adult ICUs/Emergency
	2	Adult Medical wards
	3	Adult Sx wards
	4	OBG & Gynac wards
	5	Paediatric Emergency/ICU
	6	Paediatric Medicine wards
	7	Paediatric Sx wards
	8	RT/BMT/ Renal Tx
	9	Urology wards
	Antibiotics
	1	Aminoglycosides
	2	BL-BLI
	3	Carbapenems
	4	Cephalosporins
	5	Colistin
	6	Fluoroquinolones
	7	Gylcopeptides
	8	Gylcylcycline
	9	Nitroimidazoles
	Risk Factors
	1	Abnormality/Sx upper urinary tract
	2	Abnormality/Sx lower urinary tract
	3	Renal Parenchymal disease
	4	Invasive devices
	5	PCN/DJ stent
	6	Immunocompromised
	7	Metabolic disorders
	8	Pregnancy
	9	Surgery of Urinary tract
	10	Any other Surgery
	11	Hemodialysis
	Outcome
	1	Hospitalization <2 weeks
	2	Hospitalization >2 weeks
	3	Re admission
	4	Recurrence
	Diagnosis
	1	Calculus disease
	2	Renal Failure
	3	Renal parenchymal disease
	4	Abnormalities of Urinary Tract
	5	UTI related sepsis
	6	Renal transplant related diseases
	7	Renal failure 2ndry to obstruction/ anatomical abnormality
	8	Cancer on chemotherapy
	Urine culture
	1	E. coli
	2	K. pneumoniae
	Susceptibility
	1	colistin only
	2	Colistin + Nitrofurantoin
	3	Colistin + Cotrimixazole
	4	Colistin + any one of 4 chosen drug classes
	5	Colistin + 2 drugs
	6	None
	Drug
	0	Not given
	1	Given
