## Supplemental File 2 for "Hypervirulent extensively-drug resistant (XDR) *Klebsiella pneumoniae* associated with complicated urinary tract infection in Northern India"

### Sheet: Sheet 1
Run	This Study	country	study accessions	Submitted by
SRR8859437	Yes	India	PRJNA530687	POST GRADUATE INSTITUTE OF MEDICAL EDUCATION AND RESEARCH, CHANDIGARH, INDIA
SRR8859441	Yes	India	PRJNA530687	POST GRADUATE INSTITUTE OF MEDICAL EDUCATION AND RESEARCH, CHANDIGARH, INDIA
SRR8859440	Yes	India	PRJNA530687	POST GRADUATE INSTITUTE OF MEDICAL EDUCATION AND RESEARCH, CHANDIGARH, INDIA
SRR8859439	Yes	India	PRJNA530687	POST GRADUATE INSTITUTE OF MEDICAL EDUCATION AND RESEARCH, CHANDIGARH, INDIA
SRR8859438	Yes	India	PRJNA530687	POST GRADUATE INSTITUTE OF MEDICAL EDUCATION AND RESEARCH, CHANDIGARH, INDIA
SRR8859443	Yes	India	PRJNA530687	POST GRADUATE INSTITUTE OF MEDICAL EDUCATION AND RESEARCH, CHANDIGARH, INDIA
SRR8859442	Yes	India	PRJNA530687	POST GRADUATE INSTITUTE OF MEDICAL EDUCATION AND RESEARCH, CHANDIGARH, INDIA
SRR8859436	Yes	India	PRJNA530687	POST GRADUATE INSTITUTE OF MEDICAL EDUCATION AND RESEARCH, CHANDIGARH, INDIA
SRR8859426	Yes	India	PRJNA530687	POST GRADUATE INSTITUTE OF MEDICAL EDUCATION AND RESEARCH, CHANDIGARH, INDIA
SRR8859425	Yes	India	PRJNA530687	POST GRADUATE INSTITUTE OF MEDICAL EDUCATION AND RESEARCH, CHANDIGARH, INDIA
SRR8859428	Yes	India	PRJNA530687	POST GRADUATE INSTITUTE OF MEDICAL EDUCATION AND RESEARCH, CHANDIGARH, INDIA
SRR8859427	Yes	India	PRJNA530687	POST GRADUATE INSTITUTE OF MEDICAL EDUCATION AND RESEARCH, CHANDIGARH, INDIA
SRR8859430	Yes	India	PRJNA530687	POST GRADUATE INSTITUTE OF MEDICAL EDUCATION AND RESEARCH, CHANDIGARH, INDIA
SRR8859429	Yes	India	PRJNA530687	POST GRADUATE INSTITUTE OF MEDICAL EDUCATION AND RESEARCH, CHANDIGARH, INDIA
SRR8859432	Yes	India	PRJNA530687	POST GRADUATE INSTITUTE OF MEDICAL EDUCATION AND RESEARCH, CHANDIGARH, INDIA
SRR8859431	Yes	India	PRJNA530687	POST GRADUATE INSTITUTE OF MEDICAL EDUCATION AND RESEARCH, CHANDIGARH, INDIA
SRR8859433	Yes	India	PRJNA530687	POST GRADUATE INSTITUTE OF MEDICAL EDUCATION AND RESEARCH, CHANDIGARH, INDIA
SRR8859435	Yes	India	PRJNA530687	POST GRADUATE INSTITUTE OF MEDICAL EDUCATION AND RESEARCH, CHANDIGARH, INDIA
SRR8859434	Yes	India	PRJNA530687	POST GRADUATE INSTITUTE OF MEDICAL EDUCATION AND RESEARCH, CHANDIGARH, INDIA
SRR5386754	No	USA	PRJNA376412	HOUSTON METHODIST HOSPITAL
SRR5386364	No	USA	PRJNA376413	HOUSTON METHODIST HOSPITAL
SRR5386329	No	USA	PRJNA376414	HOUSTON METHODIST HOSPITAL
SRR5386292	No	USA	PRJNA376415	HOUSTON METHODIST HOSPITAL
SRR5386274	No	USA	PRJNA376416	HOUSTON METHODIST HOSPITAL
SRR5386265	No	USA	PRJNA376417	HOUSTON METHODIST HOSPITAL
SRR5385537	No	USA	PRJNA376418	HOUSTON METHODIST HOSPITAL
SRR5385492	No	USA	PRJNA376419	HOUSTON METHODIST HOSPITAL
SRR5385484	No	USA	PRJNA376420	HOUSTON METHODIST HOSPITAL
SRR5387036	No	USA	PRJNA376421	HOUSTON METHODIST HOSPITAL
SRR5387031	No	USA	PRJNA376422	HOUSTON METHODIST HOSPITAL
SRR5386551	No	USA	PRJNA376423	HOUSTON METHODIST HOSPITAL
SRR2244248	No	South Africa	PRJNA287968	UNIVERSITY OF KWAZULU NATAL
